# Revolutionizing COPD and Asthma Management with Artificial Intelligence

**DOI:** 10.1101/2025.03.18.25324219

**Authors:** Yudi Kurniawan Budi Susilo, Shamima Abdul Rahman

## Abstract

The integration of artificial intelligence (AI) into the management of chronic obstructive pulmonary disease (COPD) and asthma offers significant advancements in patient care, diagnosis, and treatment personalization. AI technologies, particularly machine learning and deep learning, have shown great promise in predictive modeling, enabling earlier detection and more accurate diagnoses. AI-driven tools, such as telemedicine and remote monitoring applications, are helping clinicians provide personalized care and manage these conditions more effectively, especially for high-risk patients. Additionally, AI’s ability to analyze vast datasets, including electronic health records and medical imaging, allows for more dynamic and adaptive treatment plans tailored to individual patients’ needs. However, challenges remain, such as ensuring data privacy, addressing ethical concerns, and developing standardized regulatory frameworks to support the implementation of AI in clinical settings. Despite these challenges, the potential of AI to revolutionize COPD and asthma management is vast, and continued research and collaboration will be critical in overcoming these barriers and enhancing healthcare outcomes for patients worldwide.
