## Supplementary material for "Revolutionizing COPD and Asthma Management with Artificial Intelligence": Scopus analyze by source

id	label	x	y	cluster	weight<Links>	weight<Total link strength>	weight<Documents>	weight<Citations>	weight<Norm. citations>	score<Avg. pub. year>	score<Avg. citations>	score<Avg. norm. citations>
2	academic radiology	1.4577	-0.3127	3	23	186	5	38	8.7273	2023.8	7.6	1.7455
16	allergy: european journal of allergy and clinical immunology	-0.6653	-0.6333	1	21	67	6	141	16.384	2022.6667	23.5	2.7307
30	applied sciences (switzerland)	0.3816	0.3343	2	21	41	5	7	2.1667	2023.4	1.4	0.4333
48	biomedical signal processing and control	0.8413	0.2536	4	30	257	16	126	24.8966	2023.6875	7.875	1.556
66	bmc pulmonary medicine	0.5398	0.2211	4	29	244	9	48	7.8134	2023.4444	5.3333	0.8682
68	bmj open	-0.1453	0.4641	2	28	59	6	35	3.4164	2023.1667	5.8333	0.5694
112	computer methods and programs in biomedicine	0.7593	0.0851	4	30	289	9	90	24.365	2023.5556	10	2.7072
118	computers in biology and medicine	0.5525	0.4737	4	28	137	7	46	7.1186	2023.2857	6.5714	1.0169
122	copd: journal of chronic obstructive pulmonary disease	1.5416	-0.3019	3	20	138	5	16	3.2863	2023.2	3.2	0.6573
131	diagnostics	0.2402	-0.2565	3	33	290	16	113	15.7494	2023.5625	7.0625	0.9843
143	electronics (switzerland)	1.1945	-0.1855	3	18	65	5	30	2.5497	2023.2	6	0.5099
147	environment international	-0.2644	-0.3568	1	23	72	7	28	4.0496	2023.7143	4	0.5785
154	erj open research	-0.4591	0.578	2	28	83	9	69	7.3539	2022.7778	7.6667	0.8171
155	ers monograph	-0.4071	0.7024	2	15	36	6	10	2.0336	2023.1667	1.6667	0.3389
176	expert systems with applications	0.1789	0.8015	4	17	57	5	29	5.2655	2023.6	5.8	1.0531
183	frontiers in cardiovascular medicine	-0.4136	-1.0578	1	12	26	7	49	4.5694	2022.5714	7	0.6528
189	frontiers in immunology	-0.8056	-0.3946	1	15	22	6	73	7.6051	2022.5	12.1667	1.2675
190	frontiers in medicine	0.1885	-0.4164	3	34	252	10	42	5.5799	2023.2	4.2	0.558
197	frontiers in public health	0.031	-0.5833	1	19	32	6	23	4.3179	2023.1667	3.8333	0.7197
212	heliyon	0.7573	-0.329	3	24	105	5	5	3.0614	2024	1	0.6123
215	ieee access	-0.1869	0.0578	1	35	181	12	59	14.3976	2023.4167	4.9167	1.1998
216	ieee journal of biomedical and health informatics	0.4717	0.6233	4	26	161	11	135	13.7798	2022.6364	12.2727	1.2527
245	international journal of copd	0.2205	0.0403	2	32	175	12	26	3.5058	2023.25	2.1667	0.2921
249	international journal of environmental research and public health	-0.8018	-0.0595	1	17	36	8	36	3.9516	2022.625	4.5	0.4939
271	jmir formative research	-0.2557	0.7722	2	18	35	6	17	2.6847	2024	2.8333	0.4475
277	journal of allergy and clinical immunology	-0.5959	-0.5716	1	23	103	8	103	15.671	2022.875	12.875	1.9589
279	journal of allergy and clinical immunology: in practice	-0.5285	0.3265	2	26	100	13	91	11.8879	2023	7	0.9145
283	journal of asthma	-0.6148	-0.0445	1	27	118	9	13	3.4177	2023.3333	1.4444	0.3797
284	journal of asthma and allergy	-0.5611	0.195	1	27	63	7	53	4.9009	2022.8571	7.5714	0.7001
291	journal of clinical medicine	-0.734	-0.4502	1	20	46	7	43	5.8116	2023	6.1429	0.8302
316	journal of medical internet research	-0.2041	0.3498	2	23	59	8	57	15.5973	2023.25	7.125	1.9497
325	journal of personalized medicine	-0.4582	-0.3426	1	30	133	11	122	11.1953	2022.5455	11.0909	1.0178
336	journal of thoracic disease	-0.5824	0.6741	2	12	16	6	13	3.4161	2023.6667	2.1667	0.5694
389	pediatric allergy and immunology	-0.6836	0.1513	1	26	60	5	25	4.6321	2023.2	5	0.9264
405	plos one	-0.5527	-0.0942	1	29	115	16	70	9.6245	2023.1875	4.375	0.6015
423	respiratory research	0.618	-0.4037	3	29	237	9	38	10.0904	2023.3333	4.2222	1.1212
436	scientific reports	-0.0542	-0.3099	1	34	356	23	75	16.6242	2023.5217	3.2609	0.7228
