## Supplementary material for "Revolutionizing COPD and Asthma Management with Artificial Intelligence": Bibliographic coupling of documents

id	label	description	url	x	y	cluster	weight<Links>	weight<Total link strength>	weight<Citations>	weight<Norm. citations>	score<Pub. year>	score<Citations>	score<Norm. citations>
1	exarchos (2022)	<table><tr><td>Authors:</td><td>exarchos, konstantinos p.; aggelopoulou, agapi; oikonomou, aikaterini; biniskou, theodora; beli, vasiliki; antoniadou, eirini; kostikas, konstantinos</td></tr><tr><td>Title:</td><td>review of artificial intelligence techniques in chronic obstructive lung disease</td></tr><tr><td>Source:</td><td>ieee journal of biomedical and health informatics, 26(5), 2331-2338</td…	https://doi.org/10.1109/jbhi.2021.3135838	-0.2716	0.1946	3	8	11	25	2.0619	2022	25	2.0619
3	meng (2022)	<table><tr><td>Authors:</td><td>meng, qingtao; wang, jiajia; cui, jian; li, bin; wu, shenshen; yun, jun; aschner, michael; wang, chengshuo; zhang, luo; li, xiaobo; chen, rui</td></tr><tr><td>Title:</td><td>prediction of copd acute exacerbation in response to air pollution using exosomal circrna profile and machine learning</td></tr><tr><td>Source:</td><td>environment international, 168</td></tr><…	https://doi.org/10.1016/j.envint.2022.107469	-0.6706	0.1111	6	3	3	23	1.8969	2022	23	1.8969
7	shamji (2023)	<table><tr><td>Authors:</td><td>shamji, mohamed h.; ollert, markus; adcock, ian m.; bennett, oscar; favaro, alberto; sarama, roudin; riggioni, carmen; annesi-maesano, isabella; custovic, adnan; fontanella, sara; traidl-hoffmann, claudia; nadeau, kari; cecchi, lorenzo; zemelka-wiacek, magdalena; akdis, cezmi a.; jutel, marek; agache, ioana</td></tr><tr><td>Title:</td><td>eaaci guidelines on enviro…	https://doi.org/10.1111/all.15667	-0.0982	-0.086	4	5	6	35	5.5274	2023	35	5.5274
8	dash (2022)	<table><tr><td>Authors:</td><td>dash, tusar kanti; chakraborty, chinmay; mahapatra, satyajit; panda, ganapati</td></tr><tr><td>Title:</td><td>gradient boosting machine and efficient combination of features for speech-based detection of covid-19</td></tr><tr><td>Source:</td><td>ieee journal of biomedical and health informatics, 26(11), 5364-5371</td></tr><tr><td>Year:</td><td>2022</td></tr></table>	https://doi.org/10.1109/jbhi.2022.3197910	1.9302	-0.0206	2	1	1	39	3.2165	2022	39	3.2165
13	davies (2023)	<table><tr><td>Authors:</td><td>davies, michael p.a.; sato, takahiro; ashoor, haitham; hou, liping; liloglou, triantafillos; yang, robert; field, john k.</td></tr><tr><td>Title:</td><td>plasma protein biomarkers for early prediction of lung cancer</td></tr><tr><td>Source:</td><td>ebiomedicine, 93</td></tr><tr><td>Year:</td><td>2023</td></tr></table>	https://doi.org/10.1016/j.ebiom.2023.104686	-0.7435	0.0063	1	1	1	29	4.5799	2023	29	4.5799
16	nguyen (2022)	<table><tr><td>Authors:</td><td>nguyen, truc; pernkopf, franz</td></tr><tr><td>Title:</td><td>lung sound classification using co-tuning and stochastic normalization</td></tr><tr><td>Source:</td><td>ieee transactions on biomedical engineering, 69(9), 2872-2882</td></tr><tr><td>Year:</td><td>2022</td></tr></table>	https://doi.org/10.1109/tbme.2022.3156293	1.8212	-0.0151	2	4	11	91	7.5052	2022	91	7.5052
18	sun (2022)	<table><tr><td>Authors:</td><td>sun, jiaxing; liao, ximing; yan, yusheng; zhang, xin; sun, jian; tan, weixiong; liu, baiyun; wu, jiangfen; guo, qian; gao, shaoyong; li, zhang; wang, kun; li, qiang</td></tr><tr><td>Title:</td><td>detection and staging of chronic obstructive pulmonary disease using a computed tomography–based weakly supervised deep learning approach</td></tr><tr><td>Source:</td><td…	https://doi.org/10.1007/s00330-022-08632-7	-0.3904	0.1042	5	5	7	37	3.0515	2022	37	3.0515
22	pinnock (2022)	<table><tr><td>Authors:</td><td>pinnock, hilary; murphie, phyllis; vogiatzis, ioannis; poberezhets, vitalii</td></tr><tr><td>Title:</td><td>telemedicine and virtual respiratory care in the era of covid-19</td></tr><tr><td>Source:</td><td>erj open research, 8(3)</td></tr><tr><td>Year:</td><td>2022</td></tr></table>	https://doi.org/10.1183/23120541.00111-2022	-0.7472	-0.0674	1	2	2	24	1.9794	2022	24	1.9794
24	petmezas (2022)	<table><tr><td>Authors:</td><td>petmezas, georgios; cheimariotis, grigorios-aris; stefanopoulos, leandros; rocha, bruno; paiva, rui pedro; katsaggelos, aggelos k.; maglaveras, nicos</td></tr><tr><td>Title:</td><td>automated lung sound classification using a hybrid cnn-lstm network and focal loss function</td></tr><tr><td>Source:</td><td>sensors, 22(3)</td></tr><tr><td>Year:</td><td>2022</td></tr>…	https://doi.org/10.3390/s22031232	1.7235	-0.0143	2	2	7	98	8.0825	2022	98	8.0825
25	delgado-dolset (2022)	<table><tr><td>Authors:</td><td>delgado-dolset, maría isabel; obeso, david; rodríguez-coira, juan; tarin, carlos; tan, ge; cumplido, josé a.; cabrera, ana; angulo, santiago; barbas, coral; sokolowska, milena; barber, domingo; carrillo, teresa; villaseñor, alma; escribese, maría m.</td></tr><tr><td>Title:</td><td>understanding uncontrolled severe allergic asthma by integration of omic and clinical…	https://doi.org/10.1111/all.15192	-0.987	-0.2026	8	2	3	28	2.3093	2022	28	2.3093
28	davies (2022)	<table><tr><td>Authors:</td><td>davies, harry j.; bachtiger, patrik; williams, ian; molyneaux, philip l.; peters, nicholas s.; mandic, danilo p.</td></tr><tr><td>Title:</td><td>wearable in-ear ppg: detailed respiratory variations enable classification of copd</td></tr><tr><td>Source:</td><td>ieee transactions on biomedical engineering, 69(7), 2390-2400</td></tr><tr><td>Year:</td><td>2022</td></tr…	https://doi.org/10.1109/tbme.2022.3145688	-0.2612	0.2524	3	1	2	33	2.7216	2022	33	2.7216
29	collin (2022)	<table><tr><td>Authors:</td><td>collin, catherine bjerre; gebhardt, tom; golebiewski, martin; karaderi, tugce; hillemanns, maximilian; khan, faiz muhammad; salehzadeh-yazdi, ali; kirschner, marc; krobitsch, sylvia; kuepfer, lars</td></tr><tr><td>Title:</td><td>computational models for clinical applications in personalized medicine—guidelines and recommendations for data integration and model vali…	https://doi.org/10.3390/jpm12020166	-0.1203	-0.1121	4	4	4	53	4.3711	2022	53	4.3711
34	afrash (2022)	<table><tr><td>Authors:</td><td>afrash, mohammad reza; kazemi-arpanahi, hadi; shanbehzadeh, mostafa; nopour, raoof; mirbagheri, esmat</td></tr><tr><td>Title:</td><td>predicting hospital readmission risk in patients with covid-19: a machine learning approach</td></tr><tr><td>Source:</td><td>informatics in medicine unlocked, 30</td></tr><tr><td>Year:</td><td>2022</td></tr></table>	https://doi.org/10.1016/j.imu.2022.100908	-0.276	0.2561	3	1	1	27	2.2268	2022	27	2.2268
36	marchetti (2023)	<table><tr><td>Authors:</td><td>marchetti, pierpaolo; miotti, jessica; locatelli, francesca; antonicelli, leonardo; baldacci, sandra; battaglia, salvatore; bono, roberto; corsico, angelo; gariazzo, claudio; maio, sara; murgia, nicola; pirina, pietro; silibello, camillo; stafoggia, massimo; torroni, lorena; viegi, giovanni; verlato, giuseppe; marcon, alessandro</td></tr><tr><td>Title:</td><td>long…	https://doi.org/10.1016/j.scitotenv.2023.163802	-0.6897	0.1214	6	1	1	23	3.6323	2023	23	3.6323
39	bhosale (2023)	<table><tr><td>Authors:</td><td>bhosale, yogesh h.; patnaik, k. sridhar</td></tr><tr><td>Title:</td><td>puldi-covid: chronic obstructive pulmonary (lung) diseases with covid-19 classification using ensemble deep convolutional neural network from chest x-ray images to minimize severity and mortality rates</td></tr><tr><td>Source:</td><td>biomedical signal processing and control, 81</td></tr><tr><t…	https://doi.org/10.1016/j.bspc.2022.104445	0.7097	-0.0637	7	1	2	58	9.1597	2023	58	9.1597
53	kor (2022)	<table><tr><td>Authors:</td><td>kor, chew-teng; li, yi-rong; lin, pei-ru; lin, sheng-hao; wang, bing-yen; lin, ching-hsiung</td></tr><tr><td>Title:</td><td>explainable machine learning model for predicting first-time acute exacerbation in patients with chronic obstructive pulmonary disease</td></tr><tr><td>Source:</td><td>journal of personalized medicine, 12(2)</td></tr><tr><td>Year:</td><td>2022…	https://doi.org/10.3390/jpm12020228	-0.6728	-0.0768	1	2	2	25	2.0619	2022	25	2.0619
55	le goallec (2022)	<table><tr><td>Authors:</td><td>le goallec, alan; diai, samuel; collin, sasha; prost, jean-baptiste; vincent, théo; patel, chirag j.</td></tr><tr><td>Title:</td><td>using deep learning to predict abdominal age from liver and pancreas magnetic resonance images</td></tr><tr><td>Source:</td><td>nature communications, 13(1)</td></tr><tr><td>Year:</td><td>2022</td></tr></table>	https://doi.org/10.1038/s41467-022-29525-9	0.1671	-0.0561	4	6	8	25	2.0619	2022	25	2.0619
57	liu (2023)	<table><tr><td>Authors:</td><td>liu, yang; teo, shu mei; méric, guillaume; tang, howard h.f.; zhu, qiyun; sanders, jon g.; vázquez-baeza, yoshiki; verspoor, karin; vartiainen, ville a.; jousilahti, pekka; lahti, leo; niiranen, teemu; havulinna, aki s.; knight, rob; salomaa, veikko; inouye, michael</td></tr><tr><td>Title:</td><td>the gut microbiome is a significant risk factor for future chronic l…	https://doi.org/10.1016/j.jaci.2022.12.810	-0.4064	0.1199	5	1	1	23	3.6323	2023	23	3.6323
58	angelini (2023)	<table><tr><td>Authors:</td><td>angelini, elsa d.; yang, jie; balte, pallavi p.; hoffman, eric a.; manichaikul, ani w.; sun, yifei; shen, wei; austin, john h.m.; allen, norrina b.; bleecker, eugene r.; bowler, russell; cho, michael h.; cooper, christopher s.; couper, david; dransfield, mark t.; garcia, christine kim; han, meilan k.; hansel, nadia n.; hughes, emlyn; jacobs, david r.; kasela, silva…	https://doi.org/10.1136/thorax-2022-219158	1.9303	-0.0115	2	1	1	23	3.6323	2023	23	3.6323
60	radzikowska (2022)	<table><tr><td>Authors:</td><td>radzikowska, urszula; baerenfaller, katja; cornejo-garcia, josé antonio; karaaslan, cagatay; barletta, elena; sarac, basak ezgi; zhakparov, damir; villaseñor, alma; eguiluz-gracia, ibon; mayorga, cristobalina; sokolowska, milena; barbas, coral; barber, domingo; ollert, markus; chivato, tomas; agache, ioana; escribese, maria m.</td></tr><tr><td>Title:</td><td>omics …	https://doi.org/10.1111/all.15412	-1.0154	-0.2123	8	1	2	40	3.299	2022	40	3.299
61	moslemi (2022)	<table><tr><td>Authors:</td><td>moslemi, amir; kontogianni, konstantina; brock, judith; wood, susan; herth, felix; kirby, miranda</td></tr><tr><td>Title:</td><td>differentiating copd and asthma using quantitative ct imaging and machine learning</td></tr><tr><td>Source:</td><td>european respiratory journal, 60(3)</td></tr><tr><td>Year:</td><td>2022</td></tr></table>	https://doi.org/10.1183/13993003.03078-2021	-0.2704	0.2433	3	1	1	26	2.1443	2022	26	2.1443
67	wang (2023)	<table><tr><td>Authors:</td><td>wang, xuchun; ren, hao; ren, jiahui; song, wenzhu; qiao, yuchao; ren, zeping; zhao, ying; linghu, liqin; cui, yu; zhao, zhiyang; chen, limin; qiu, lixia</td></tr><tr><td>Title:</td><td>machine learning-enabled risk prediction of chronic obstructive pulmonary disease with unbalanced data</td></tr><tr><td>Source:</td><td>computer methods and programs in biomedicine, …	https://doi.org/10.1016/j.cmpb.2023.107340	-0.6985	0.0024	1	6	6	34	5.3695	2023	34	5.3695
70	cosentino (2023)	<table><tr><td>Authors:</td><td>cosentino, justin; behsaz, babak; alipanahi, babak; mccaw, zachary r.; hill, davin; schwantes-an, tae-hwi; lai, dongbing; carroll, andrew; hobbs, brian d.; cho, michael h.; mclean, cory y.; hormozdiari, farhad</td></tr><tr><td>Title:</td><td>inference of chronic obstructive pulmonary disease with deep learning on raw spirograms identifies new genetic loci and impro…	https://doi.org/10.1038/s41588-023-01372-4	-0.1122	0.0333	5	2	2	26	4.1061	2023	26	4.1061
72	mujahid (2022)	<table><tr><td>Authors:</td><td>mujahid, muhammad; rustam, furqan; álvarez, roberto; luis vidal mazón, juan; díez, isabel de la torre; ashraf, imran</td></tr><tr><td>Title:</td><td>pneumonia classification from x-ray images with inception-v3 and convolutional neural network</td></tr><tr><td>Source:</td><td>diagnostics, 12(5)</td></tr><tr><td>Year:</td><td>2022</td></tr></table>	https://doi.org/10.3390/diagnostics12051280	0.677	-0.0602	7	3	5	76	6.268	2022	76	6.268
74	khoury (2022)	<table><tr><td>Authors:</td><td>khoury, paneez; srinivasan, renganathan; kakumanu, sujani; ochoa, sebastian; keswani, anjeni; sparks, rachel; rider, nicholas l.</td></tr><tr><td>Title:</td><td>a framework for augmented intelligence in allergy and immunology practice and research—a work group report of the aaaai health informatics, technology, and education committee</td></tr><tr><td>Source:</td><…	https://doi.org/10.1016/j.jaip.2022.01.047	-0.4268	-0.1178	1	4	4	23	1.8969	2022	23	1.8969
79	roy (2023)	<table><tr><td>Authors:</td><td>roy, arka; satija, udit</td></tr><tr><td>Title:</td><td>rdlinet: a novel lightweight inception network for respiratory disease classification using lung sounds</td></tr><tr><td>Source:</td><td>ieee transactions on instrumentation and measurement, 72</td></tr><tr><td>Year:</td><td>2023</td></tr></table>	https://doi.org/10.1109/tim.2023.3292953	1.2694	-0.0106	2	5	9	23	3.6323	2023	23	3.6323
91	lugogo (2022)	<table><tr><td>Authors:</td><td>lugogo, njira l.; depietro, michael; reich, michael; merchant, rajan; chrystyn, henry; pleasants, roy; granovsky, lena; li, thomas; hill, tanisha; brown, randall w.; safioti, guilherme</td></tr><tr><td>Title:</td><td>a predictive machine learning tool for asthma exacerbations: results from a 12-week, open-label study using an electronic multi-dose dry powder inhale…	https://doi.org/10.2147/jaa.s377631	-0.7133	-0.1088	1	5	5	26	2.1443	2022	26	2.1443
96	jabbour (2023)	<table><tr><td>Authors:</td><td>jabbour, sarah; fouhey, david; shepard, stephanie; valley, thomas s.; kazerooni, ella a.; banovic, nikola; wiens, jenna; sjoding, michael w.</td></tr><tr><td>Title:</td><td>measuring the impact of ai in the diagnosis of hospitalized patients: a randomized clinical vignette survey study</td></tr><tr><td>Source:</td><td>jama, 330(23), 2275-2284</td></tr><tr><td>Year:…	https://doi.org/10.1001/jama.2023.22295	-0.6292	-0.104	1	3	3	45	7.1067	2023	45	7.1067
98	zolbanin (2022)	<table><tr><td>Authors:</td><td>zolbanin, hamed m.; davazdahemami, behrooz; delen, dursun; zadeh, amir hassan</td></tr><tr><td>Title:</td><td>data analytics for the sustainable use of resources in hospitals: predicting the length of stay for patients with chronic diseases</td></tr><tr><td>Source:</td><td>information and management, 59(5)</td></tr><tr><td>Year:</td><td>2022</td></tr></table>	https://doi.org/10.1016/j.im.2020.103282	-0.028	-0.1049	4	3	3	31	2.5567	2022	31	2.5567
