## Supplementary material for "Revolutionizing COPD and Asthma Management with Artificial Intelligence": Scopus analyze by authors keyword

id	label	x	y	cluster	weight<Links>	weight<Total link strength>	weight<Occurrences>	score<Avg. pub. year>	score<Avg. citations>	score<Avg. norm. citations>
80	air pollution	-0.1395	-0.6157	6	10	17	16	2023.3125	5.625	1.3909
112	allergy	-0.7847	0.6641	5	7	15	9	2023	13.2222	1.5855
157	artificial intelligence	-0.0275	0.1252	1	35	164	91	2023.5165	4.4725	0.9905
160	artificial neural network	-0.2153	-0.8088	6	8	12	7	2022.4286	8.4286	0.7921
167	asthma	-0.3763	0.1655	5	33	149	125	2023.296	5.848	0.9177
245	big data	-0.7952	0.0667	1	8	13	7	2022.8571	5.5714	0.74
265	biomarker	-0.6176	0.8056	5	7	14	11	2023.2727	7.5455	0.9521
267	biomarkers	-0.9166	0.5735	5	7	14	9	2023.5556	2.3333	0.5117
396	children	-0.7307	0.3578	1	6	11	8	2023.5	4	0.9821
419	chronic obstructive pulmonary disease	0.4195	-0.0512	2	26	111	79	2023.3544	4.8228	0.7347
420	chronic obstructive pulmonary disease (copd)	0.6454	-0.1449	2	13	23	20	2023.55	6.25	1.6537
436	classification	0.4912	0.3987	3	14	32	19	2023.4737	5.4737	1.674
513	computed tomography	0.987	0.0637	2	12	41	21	2023.3333	4.1905	0.9291
547	convolutional neural network	0.6965	-0.2921	2	7	13	14	2023.2857	5.5	0.648
550	copd	0.1918	0.1232	3	28	118	86	2023.314	6.3023	1.0359
590	covid-19	0.0638	-0.2302	4	29	72	48	2023.0625	6.625	1.0841
632	data mining	0.8037	0.7239	3	7	10	7	2022.7143	7.2857	0.6548
653	deep learning	0.4712	0.1466	2	28	109	79	2023.3671	6.1013	1.0364
687	diagnosis	0.1587	0.4491	7	8	17	14	2023.5	5.3571	1.1113
819	electronic health records	-0.8383	-0.3691	1	9	21	10	2023.4	6.3	0.9351
830	emphysema	0.9449	0.5164	3	7	17	9	2023.1111	7.4444	1.1179
850	ensemble learning	0.6515	0.7548	3	6	12	10	2023.5	12.3	1.4301
869	epidemiology	-0.324	-0.4895	4	7	8	9	2023.1111	9.2222	1.323
939	feature selection	0.1287	0.6233	7	5	8	9	2023.4444	3.5556	1.0159
1111	heart failure	-0.4099	-0.4399	4	6	8	7	2022.8571	11.4286	1.3315
1370	lung cancer	0.6015	0.0356	2	11	20	13	2023.1538	7.2308	1.2072
1404	machine learning	-0.1408	0.0072	1	45	361	290	2023.2828	4.8034	0.911
1535	mortality	-0.09	-0.3416	4	13	25	12	2023.4167	3.5833	0.5159
1594	natural language processing	-0.8213	-0.1145	1	11	24	11	2022.7273	7.2727	0.6958
1800	pneumonia	0.5996	0.5296	3	9	12	9	2023.4444	11.2222	1.2197
1845	precision medicine	-0.8027	0.7823	5	7	13	9	2023.2222	8.8889	1.1694
1850	prediction	-0.5461	-0.0662	1	15	44	26	2023.2692	4.7308	1.0624
1851	prediction model	0.2715	-0.5334	4	9	22	14	2023.2143	5.2143	0.6514
1866	predictive models	-0.9513	-0.0037	1	10	14	7	2023.4286	4.2857	0.7317
1937	pulmonary function test	0.9257	-0.283	2	9	14	8	2023	2	0.3731
1968	quantitative imaging	1.1024	-0.1785	2	8	18	7	2022.8571	10.5714	1.5725
1978	radiomics	0.9079	-0.1297	2	11	20	12	2023.1667	5.6667	0.9775
1982	random forest	-0.0299	-0.7141	6	16	34	21	2023.3333	5.4286	1.1251
2054	respiratory diseases	-0.0131	-0.5319	6	14	24	14	2023.9286	2.7143	1.2725
2093	risk factors	-1.1241	-0.0594	1	3	6	7	2023.1429	3.5714	0.878
2121	sars-cov-2	-0.2901	-0.3195	4	10	19	9	2023.4444	8.7778	2.3508
2158	severe asthma	-0.934	0.2957	1	9	14	12	2023.3333	3.9167	0.5749
2252	spirometry	0.4853	-0.3016	2	14	20	11	2023.0909	6.5455	0.9524
2336	telemedicine	0.3435	-0.7534	4	5	7	8	2023.625	1.25	0.3301
2382	transfer learning	0.7249	0.2257	3	7	10	8	2023.375	11.375	1.6832
2501	xgboost	-0.6976	-0.6618	8	7	14	7	2023.5714	2.2857	0.361
