## Supplementary material for "Revolutionizing COPD and Asthma Management with Artificial Intelligence": Scopus analyze by authors country

id	label	x	y	cluster	weight<Links>	weight<Total link strength>	weight<Documents>	weight<Citations>	weight<Norm. citations>	score<Avg. pub. year>	score<Avg. citations>	score<Avg. norm. citations>
2	amp	0.2782	0.3534	5	9	11	5	5	3.0614	2024	1	0.6123
6	australia	0.1209	0.1444	5	33	80	25	178	30.5565	2023	7.12	1.2223
7	austria	-0.7219	0.5676	3	15	31	10	147	22.0326	2023.1	14.7	2.2033
9	bangladesh	1.1043	0.0964	4	12	21	9	25	2.59	2023.1111	2.7778	0.2878
10	belgium	-0.4989	0.2801	3	24	58	15	75	16.7751	2023.0667	5	1.1183
12	brazil	0.2593	-0.0453	2	23	34	11	67	13.8452	2023.4545	6.0909	1.2587
17	canada	-0.2801	-0.4202	6	25	61	45	303	65.5256	2023.2889	6.7333	1.4561
19	china	-0.4826	-0.511	1	20	47	216	832	177.2791	2023.5139	3.8519	0.8207
21	colombia	0.6514	-0.2451	2	9	10	6	13	2.5074	2023.8333	2.1667	0.4179
25	denmark	-0.9699	0.3349	3	18	41	13	163	28.3451	2023.1538	12.5385	2.1804
28	egypt	-0.0291	0.4281	3	17	24	12	58	10.3063	2023.0833	4.8333	0.8589
30	finland	-0.1281	-0.0062	5	19	25	6	58	8.4839	2023	9.6667	1.414
31	france	-0.6714	-0.0142	3	28	76	29	238	59.7858	2023.3448	8.2069	2.0616
33	germany	-0.4364	0.0798	1	32	102	45	344	55.2091	2023.1111	7.6444	1.2269
35	greece	-0.6398	-0.2224	1	24	45	10	165	23.1382	2023.2	16.5	2.3138
36	hong kong	-0.9831	-0.5766	1	12	17	8	36	23.6638	2023.625	4.5	2.958
41	india	1.485	-0.0307	4	15	31	92	584	104.2718	2023.413	6.3478	1.1334
43	iran	-0.411	-0.6341	6	6	10	21	50	8.0554	2023.619	2.381	0.3836
44	iraq	1.762	-0.0387	4	1	3	5	49	6.1605	2023.2	9.8	1.2321
45	ireland	0.8436	-0.1494	2	12	17	9	62	21.3849	2023.4444	6.8889	2.3761
46	israel	-1.5109	0.7938	6	3	8	10	80	11.5827	2023.1	8	1.1583
47	italy	-0.2378	0.0867	3	35	97	46	262	93.7483	2023.413	5.6957	2.038
48	japan	0.4397	0.0462	5	25	36	22	90	16.9477	2023.3636	4.0909	0.7703
53	kuwait	0.3251	-0.2248	4	24	27	6	15	3.732	2023.8333	2.5	0.622
60	malaysia	1.2559	0.0142	4	10	19	10	43	10.8866	2022.9	4.3	1.0887
64	mexico	0.386	-0.2257	2	23	30	6	96	9.4266	2023	16	1.5711
69	netherlands	-0.6109	0.1882	6	33	97	32	164	32.3527	2023.2188	5.125	1.011
71	new zealand	0.7084	0.4733	2	7	13	6	32	2.7901	2022.8333	5.3333	0.465
76	pakistan	0.7686	0.119	2	19	39	16	165	15.8767	2022.75	10.3125	0.9923
79	poland	-0.4188	-0.1401	1	26	45	16	87	20.632	2023.375	5.4375	1.2895
80	portugal	0.0896	-0.037	5	24	33	10	158	24.7523	2023.5	15.8	2.4752
84	romania	-1.1395	0.1269	3	10	18	11	123	15.5785	2022.8182	11.1818	1.4162
85	russian federation	0.1278	-0.3605	1	9	10	10	24	3.8706	2023.2	2.4	0.3871
87	saudi arabia	0.8815	-0.0318	4	15	33	19	84	17.5207	2023.1053	4.4211	0.9221
90	singapore	-0.9607	-0.3956	1	15	26	5	25	5.4654	2023.2	5	1.0931
94	south korea	0.6762	-0.0342	2	19	40	44	266	48.868	2023.2727	6.0455	1.1106
95	spain	-0.1294	-0.0913	2	33	91	43	393	117.8207	2023.2791	9.1395	2.74
97	sri lanka	0.8133	0.3954	2	8	11	5	30	8.3021	2023.2	6	1.6604
98	sweden	-0.2147	0.5136	5	20	42	21	55	12.7833	2023.3333	2.619	0.6087
99	switzerland	-0.721	0.0924	3	25	68	23	229	38.6911	2023.0435	9.9565	1.6822
100	taiwan	-0.9831	-0.5028	1	14	19	17	151	14.2661	2022.8824	8.8824	0.8392
105	turkey	-0.3656	-0.2737	1	23	33	16	101	15.4372	2023.3125	6.3125	0.9648
108	united arab emirates	1.0497	-0.102	4	10	17	11	100	33.8274	2023.0909	9.0909	3.0752
109	united kingdom	-0.2323	0.2207	6	40	192	96	673	122.1278	2023.2188	7.0104	1.2722
110	united states	-0.2496	-0.0416	6	40	176	232	1516	257.6114	2023.2026	6.5345	1.1104
